# *VCAM1*-expressing T cells and systemic autoimmunity in Regnase-1 deficiency

**DOI:** 10.1101/2025.01.21.25320127

**Authors:** Delphine Cuchet-Lourenço, Matilde I. Conte, Sooyeon Chang, Nika Ten, Davide Eletto, Olivier Papapietro, Vincent Plagnol, Mike de Kok, Ilie Hashim, Lourdes Ceron-Gutierrez, Marlous van den Braber, James Curtis, Harriet C. T. Groom, Mailis Maes, Rainer Doffinger, Juan Garcia Vallejo, Cecilia Dominguez Conde, Joao Farela Neves, Sergey Nejentsev

## Abstract

Autoimmunity develops as a result of a breakdown in immune tolerance and activation of autoreactive immune cells. Most of the common autoimmune diseases are polygenic^1^ suggesting dysregulation in multiple signalling pathways. By contrast, in monogenic Inborn Errors of Immunity (IEI), which also can result in autoimmunity, the disease is triggered by a single genetic defect. Therefore, the discovery of causative mutations in IEI allows tracing the molecular mechanisms leading to autoimmunity in humans from a defect in the function of a specific gene to patients’ clinical and immunological phenotype. Here, we discovered an IEI patient with systemic autoimmunity caused by a private homozygous protein-truncating mutation in gene *ZC3H12A* leading to deficiency of Regnase-1, a regulatory RNase^2–5^. Flow cytometry, bulk T cell transcriptome analysis and single-cell RNA sequencing demonstrated expansion of γδ T cells expressing VCAM-1 and IFNγ genes. We show that Regnase-1 directly targets 3’UTR of *VCAM1* and the coding sequence of *IFNG* mRNAs. These findings highlight a new autoimmunity mechanism in humans, where Regnase-1 deficiency causes expansion of *VCAM1*+*IFNG*+ T cells and their interaction with integrin α4β1-expressing B cells, which showed upregulation of IFN-response genes and activation, leading to systemic autoimmunity. Furthermore, we show that *VCAM1+* T cells are present in organs of donors and are expanded in the blood of patients with systemic lupus erythematosus, a common autoimmune disease characterised by systemic autoimmunity.
