## Supplementary Table 4 for "*VCAM1*-expressing T cells and systemic autoimmunity in Regnase-1 deficiency"

### Sheet: Title
Supplementary Table 4. VCAM1+ CD3E+ cells in scRNA-seq datasets of patients with SLE and SJIA and healthy controls.

### Sheet: SLE_Perez et al
Disease	Subject_ID	CD3E+ cells, n	VCAM1+CD3E+ cells, n	VCAM1+CD3E+ cells, %
Healthy	002	1819	1	0.0549753
Healthy	006	2360	4	0.169492
Healthy	008	683	0	0
Healthy	009	4351	0	0
Healthy	011	1095	0	0
Healthy	014	2351	8	0.340281
Healthy	015	962	0	0
Healthy	019	502	0	0
Healthy	020	1339	1	0.0746826
Healthy	022	2016	1	0.0496032
Healthy	500	763	0	0
Healthy	501	952	0	0
Healthy	502	3007	0	0
Healthy	503	1226	0	0
Healthy	504	2073	2	0.0964785
Healthy	506	1800	1	0.0555556
Healthy	508	606	0	0
Healthy	512	753	0	0
Healthy	516	1472	0	0
Healthy	519	767	0	0
Healthy	520	1381	0	0
Healthy	524	1337	1	0.0747943
Healthy	526	1293	0	0
Healthy	531	1525	0	0
Healthy	532	475	0	0
Healthy	533	576	1	0.173611
Healthy	536	1499	0	0
Healthy	538	2051	1	0.0487567
Healthy	540	814	0	0
Healthy	541	1720	1	0.0581395
Healthy	543	1173	0	0
Healthy	545	892	0	0
Healthy	546	1115	0	0
Healthy	551	863	0	0
Healthy	552	832	0	0
Healthy	554	1583	0	0
Healthy	556	617	0	0
Healthy	558	448	0	0
Healthy	563	640	0	0
Healthy	566	106	0	0
Healthy	567	826	0	0
Healthy	571	609	0	0
Healthy	572	1542	0	0
Healthy	573	995	0	0
Healthy	574	464	1	0.215517
Healthy	578	781	0	0
Healthy	580	1378	0	0
Healthy	585	1660	1	0.060241
Healthy	ICC	378	0	0
Healthy	IGTB1290	1802	0	0
Healthy	IGTB1372	3770	1	0.0265252
Healthy	IGTB141	1905	1	0.0524934
Healthy	IGTB143	3827	0	0
Healthy	IGTB1506	2924	1	0.0341997
Healthy	IGTB1539	1296	0	0
Healthy	IGTB1540	4366	4	0.091617
Healthy	IGTB1542	781	1	0.128041
Healthy	IGTB1575	2084	2	0.0959693
Healthy	IGTB1650	5485	1	0.0182315
Healthy	IGTB1731	2187	1	0.0457247
Healthy	IGTB1762	2435	0	0
Healthy	IGTB1768	2540	1	0.0393701
Healthy	IGTB1789	2076	3	0.144509
Healthy	IGTB1793	2309	2	0.0866176
Healthy	IGTB1814	2050	0	0
Healthy	IGTB1815	1966	0	0
Healthy	IGTB1819	2034	0	0
Healthy	IGTB1826	2031	3	0.14771
Healthy	IGTB1827	2005	0	0
Healthy	IGTB1828	1313	0	0
Healthy	IGTB1840	1660	2	0.120482
Healthy	IGTB1844	3011	2	0.0664231
Healthy	IGTB1871	1729	3	0.173511
Healthy	IGTB1895	1537	0	0
Healthy	IGTB1901	1478	0	0
Healthy	IGTB1906	1327	0	0
Healthy	IGTB1908	1743	0	0
Healthy	IGTB1913	2827	1	0.0353732
Healthy	IGTB1916	1923	1	0.0520021
Healthy	IGTB1921	3626	0	0
Healthy	IGTB195	4784	1	0.020903
Healthy	IGTB1952	1595	0	0
Healthy	IGTB1966	2020	1	0.049505
Healthy	IGTB1974	1940	0	0
Healthy	IGTB1982	1138	0	0
Healthy	IGTB1987	2270	0	0
Healthy	IGTB1996	1231	0	0
Healthy	IGTB2007	1768	1	0.0565611
Healthy	IGTB2065	1443	0	0
Healthy	IGTB256	2626	3	0.114242
Healthy	IGTB469	5801	0	0
Healthy	IGTB498	3457	0	0
Healthy	IGTB508	4310	1	0.0232019
Healthy	IGTB514	5355	1	0.0186741
Healthy	IGTB645	2855	0	0
Healthy	IGTB670	3342	0	0
Healthy	IGTB826	2834	0	0
Healthy	IGTB884	2573	3	0.116595
Healthy	IGTB986	3587	3	0.0836353
SLE	1004	1494	1	0.0669344
SLE	1014	2232	7	0.31362
SLE	1015	1031	0	0
SLE	1019	1688	0	0
SLE	1022	1050	1	0.0952381
SLE	1031	1555	2	0.128617
SLE	1039	790	1	0.126582
SLE	1045	1082	1	0.0924214
SLE	1046	2038	5	0.245339
SLE	1051	907	0	0
SLE	1054	1287	0	0
SLE	1056	1537	0	0
SLE	1063	1824	1	0.0548246
SLE	1068	2008	0	0
SLE	1078	2908	6	0.206327
SLE	1087	1639	3	0.183038
SLE	1101	2675	2	0.0747664
SLE	1110	2318	10	0.431406
SLE	1119	1289	1	0.0775795
SLE	1121	1982	1	0.0504541
SLE	1122	2672	1	0.0374251
SLE	1127	1763	0	0
SLE	1130	5580	6	0.107527
SLE	1132	2124	0	0
SLE	1165	763	1	0.131062
SLE	1193	915	1	0.10929
SLE	1195	459	0	0
SLE	1196	1193	0	0
SLE	1197	652	2	0.306748
SLE	1203	2793	0	0
SLE	1216	1255	0	0
SLE	1219	1063	0	0
SLE	1221	754	0	0
SLE	1222	1754	0	0
SLE	1225	841	1	0.118906
SLE	1226	869	0	0
SLE	1234	778	1	0.128535
SLE	1240	724	2	0.276243
SLE	1243	2293	1	0.043611
SLE	1248	1293	1	0.0773395
SLE	1249	635	0	0
SLE	1250	1055	2	0.189573
SLE	1251	1253	0	0
SLE	1256	963	0	0
SLE	1259	2451	0	0
SLE	1262	2219	0	0
SLE	1270	2153	0	0
SLE	1279	2458	4	0.162734
SLE	1281	3327	1	0.0300571
SLE	1285	870	1	0.114943
SLE	1294	1526	0	0
SLE	1297	877	1	0.114025
SLE	1315	679	0	0
SLE	1320	1482	1	0.0674764
SLE	1324	1560	0	0
SLE	1325	2281	5	0.219202
SLE	1326	1722	2	0.116144
SLE	1329	828	0	0
SLE	1333	1261	1	0.0793021
SLE	1334	1528	0	0
SLE	1337	1282	0	0
SLE	1338	1004	0	0
SLE	1340	829	0	0
SLE	1341	1640	7	0.426829
SLE	1366	1592	2	0.125628
SLE	1368	790	1	0.126582
SLE	1404	1523	0	0
SLE	1414	886	0	0
SLE	1417	799	7	0.876095
SLE	1418	1370	2	0.145985
SLE	1419	2649	1	0.0377501
SLE	1420	2978	2	0.0671592
SLE	1445	685	0	0
SLE	1452	1771	1	0.0564653
SLE	1472	1081	3	0.277521
SLE	1479	1244	1	0.0803859
SLE	1480	1125	3	0.266667
SLE	1492	1267	0	0
SLE	1493	414	0	0
SLE	1496	1923	0	0
SLE	1510	2283	0	0
SLE	1514	2488	0	0
SLE	1522	958	1	0.104384
SLE	1535	854	1	0.117096
SLE	1543	601	2	0.332779
SLE	1545	1928	0	0
SLE	1558	1170	0	0
SLE	1567	1298	20	1.54083
SLE	1569	1009	0	0
SLE	1582	794	0	0
SLE	1584	886	2	0.225734
SLE	1586	1499	8	0.533689
SLE	1588	1451	0	0
SLE	1596	2336	0	0
SLE	1597	1532	5	0.326371
SLE	1602	1379	2	0.145033
SLE	1614	3678	0	0
SLE	1615	1916	0	0
SLE	1621	1291	0	0
SLE	1623	1024	1	0.0976562
SLE	1633	816	0	0
SLE	1641	1455	6	0.412371
SLE	1660	1270	0	0
SLE	1667	1687	0	0
SLE	1672	952	7	0.735294
SLE	1680	1702	0	0
SLE	1682	1511	2	0.132363
SLE	1716	2248	0	0
SLE	1721	1051	0	0
SLE	1726	1641	7	0.426569
SLE	1730	2338	3	0.128315
SLE	1731	800	0	0
SLE	1737	1785	0	0
SLE	1741	907	0	0
SLE	1743	1610	1	0.0621118
SLE	1754	1567	0	0
SLE	1760	741	0	0
SLE	1763	3793	4	0.105457
SLE	1767	1040	1	0.0961538
SLE	1768	1930	0	0
SLE	1771	1925	2	0.103896
SLE	1772	4055	2	0.0493218
SLE	1775	977	1	0.102354
SLE	1785	1040	0	0
SLE	1791	1852	2	0.107991
SLE	1799	1199	2	0.166806
SLE	1804	1562	1	0.0640205
SLE	1811	2017	0	0
SLE	1815	521	1	0.191939
SLE	1827	718	0	0
SLE	1829	463	1	0.215983
SLE	1848	803	0	0
SLE	1857	1836	2	0.108932
SLE	1881	1211	1	0.0825764
SLE	1886	1359	1	0.0735835
SLE	1888	681	0	0
SLE	1891	990	0	0
SLE	1892	653	0	0
SLE	1909	1404	0	0
SLE	1928	786	0	0
SLE	1941	708	0	0
SLE	1947	1367	1	0.0731529
SLE	1958	600	0	0
SLE	1961	601	3	0.499168
SLE	2061	1202	1	0.0831947
SLE	2082	1918	1	0.0521376
SLE	2132	2594	2	0.077101
SLE	2135	2338	2	0.0855432
SLE	001	2279	1	0.0438789
SLE	004	1048	1	0.0954198
SLE	005	744	0	0
SLE	006	1325	0	0
SLE	007	1033	3	0.290416
SLE	009	1420	7	0.492958
SLE	010	1121	1	0.0892061
SLE	011	825	0	0
SLE	013	3676	4	0.108814
SLE	014	1433	0	0
SLE	015	1477	1	0.0677048
SLE	016	2850	2	0.0701754
SLE	017	242	1	0.413223
SLE	020	1456	0	0

### Sheet: SLE_Nehar-Belaid et al
Disease	Group	Subject_ID	CD3E+ cells, n	VCAM1+CD3E+ cells, n	VCAM1+CD3E+ cells, %
Healthy	Adult	aHD1	5251	2	0.038088
Healthy	Adult	aHD3	3745	2	0.0534045
Healthy	Adult	aHD4	4367	4	0.0915961
Healthy	Adult	aHD5	3813	0	0
Healthy	Adult	aHD6	8209	2	0.0243635
Healthy	Child	cHD1	7155	2	0.0279525
Healthy	Child	cHD10	4187	0	0
Healthy	Child	cHD11	3907	0	0
Healthy	Child	cHD2	6230	0	0
Healthy	Child	cHD3	5882	1	0.017001
Healthy	Child	cHD4	3631	2	0.0550812
Healthy	Child	cHD5	3010	2	0.0664452
Healthy	Child	cHD6	5927	2	0.0337439
Healthy	Child	cHD7	4929	0	0
Healthy	Child	cHD8	4391	6	0.136643
Healthy	Child	cHD9	4213	0	0
SLE	Adult	aSLE1	2953	5	0.169319
SLE	Adult	aSLE2	1992	5	0.251004
SLE	Adult	aSLE3	4796	3	0.0625521
SLE	Adult	aSLE4	3403	3	0.0881575
SLE	Adult	aSLE5	3176	3	0.0944584
SLE	Adult	aSLE6	2311	0	0
SLE	Adult	aSLE7	1930	4	0.207254
SLE	Child	cSLE1	1244	0	0
SLE	Child	cSLE10	6550	5	0.0763359
SLE	Child	cSLE11	2808	6	0.213675
SLE	Child	cSLE12	3054	0	0
SLE	Child	cSLE13	3372	2	0.059312
SLE	Child	cSLE14	2330	6	0.257511
SLE	Child	cSLE15	5134	0	0
SLE	Child	cSLE16	4294	3	0.0698649
SLE	Child	cSLE17	3793	0	0
SLE	Child	cSLE18	1106	1	0.0904159
SLE	Child	cSLE19	4427	6	0.135532
SLE	Child	cSLE2	2091	0	0
SLE	Child	cSLE20	3413	4	0.117199
SLE	Child	cSLE21	1411	3	0.212615
SLE	Child	cSLE22	2720	1	0.0367647
SLE	Child	cSLE23	1976	6	0.303644
SLE	Child	cSLE24	3167	17	0.536786
SLE	Child	cSLE25	1887	1	0.0529942
SLE	Child	cSLE26	3253	4	0.122963
SLE	Child	cSLE27	3454	7	0.202664
SLE	Child	cSLE28	1552	6	0.386598
SLE	Child	cSLE29	4106	9	0.219191
SLE	Child	cSLE3	1778	1	0.056243
SLE	Child	cSLE30	4864	3	0.0616776
SLE	Child	cSLE31	3005	1	0.0332779
SLE	Child	cSLE32	3667	17	0.463594
SLE	Child	cSLE33	4857	4	0.0823554
SLE	Child	cSLE4	2893	0	0
SLE	Child	cSLE5	1986	1	0.0503525
SLE	Child	cSLE6	2241	0	0
SLE	Child	cSLE7	2124	1	0.047081
SLE	Child	cSLE8	4674	17	0.363714
SLE	Child	cSLE9	8431	2	0.023722

### Sheet: SJIA_Verweyen et al
Disease	Group	Subject_ID	CD3E+ cells, n	VCAM1+CD3E+ cells, n	VCAM1+CD3E+ cells, %
Healthy	Healthy	GSM6304149	3976	1	0.0251509
Healthy	Healthy	GSM6304150	4679	1	0.0213721
Healthy	Healthy	GSM6304151	3855	1	0.0259403
Healthy	Healthy	GSM6304152	5435	4	0.0735971
Healthy	Healthy	GSM6304153	5384	0	0
SJIA	Active	GSM6304142	1662	1	0.0601685
SJIA	Active	GSM6304143	1375	1	0.0727273
SJIA	Active	GSM6304144	457	0	0
SJIA	Active	GSM6304145	3870	0	0
SJIA	Active	GSM6304146	3388	6	0.177096
SJIA	Active	GSM6304147	7384	5	0.067714
SJIA	Active	GSM6304148	3280	2	0.0609756
SJIA	Inactive	GSM6304154	3303	1	0.0302755
SJIA	Inactive	GSM6304155	4354	0	0
SJIA	Inactive	GSM6304156	3760	7	0.18617
SJIA	Inactive	GSM6304157	3850	0	0
SJIA	Inactive	GSM6304158	5352	0	0
SJIA	Lung Disease	GSM6304159	5291	9	0.1701
SJIA	Lung Disease	GSM6304160	4223	19	0.449917
SJIA	Lung Disease	GSM6304161	1857	4	0.215401
SJIA	Lung Disease	GSM6304162	5602	15	0.267762
SJIA	Lung Disease	GSM6304163	5052	30	0.593824
SJIA	Lung Disease	GSM6304164	5747	7	0.121803
SJIA	Lung Disease	GSM6304165	2930	20	0.682594
SJIA	Macrophage activation syndrome (MAS)	GSM6304166	3013	7	0.232327
SJIA	Macrophage activation syndrome (MAS)	GSM6304167	1441	18	1.24913
